# Telomere Biology Disorder Predisposition in Bone Marrow Failure and Clonal Hematopoiesis

**DOI:** 10.1101/2025.07.08.25331123

**Authors:** Daijing Nie, Xvxin Li

## Abstract

Telomere biology disorders (TBDs), exemplified by dyskeratosis congenita (DC), are characterized by genetic defects in telomere maintenance genes, leading to telomere attrition and multi-organ manifestations including bone marrow failure (BMF) and increased malignancy risk. This study aimed to evaluate the prevalence and clinical impact of rare possibly significant variations (PSVs) in telomere-related genes among patients with BMF and clonal hematopoiesis disorders. We analyzed 1320 patients diagnosed with aplastic anemia, myelodysplastic syndrome, acute myeloid leukemia, or acute lymphoblastic leukemia and identified 113 PSVs in 103 patients, significantly exceeding the prevalence in the general population (gnomAD). The most frequently mutated genes were *RTEL1* (37%) and *CTC1* (30%). While missense variants predominated, novel variants accounted for approximately 27.4%. Patients harboring PSVs exhibited significantly shorter telomeres compared to unaffected relatives, reinforcing telomere length as a critical functional biomarker. Telomere-mediated genetic anticipation was clearly evident: younger patients had notably shorter telomeres compared to their older first-degree relatives, reflecting cumulative generational telomere attrition and progressively severe phenotypes. Despite variability in clinical presentations—with many patients lacking classical mucocutaneous or fibrotic manifestations—telomere shortening provided robust onset information. Our findings emphasize the importance of integrating genetic testing and telomere length measurement into clinical practice for early diagnosis, personalized risk stratification, and tailored management, including reduced-intensity conditioning transplantation and emerging targeted therapies.
