## Supplemental Table 1 for "Telomere Biology Disorder Predisposition in Bone Marrow Failure and Clonal Hematopoiesis"

### Sheet: TelomereRelatedGene
Gene	#MIM	Cytogenetic location	Genomic coordinate (GRCh37)	Phenotype	Inheritance
TERT	187270	5p15.33	chr5: 1253262-1295184	Dyskeratosis congenita	AD/AR
DKC1	300126	Xq28	chrX: 153991031-154005964	Dyskeratosis congenita	XLR
TINF2	604319	14q12	chr14: 24708849-24711880	Dyskeratosis congenita	AD
RTEL1	608833	20q13.33	chr20: 62289163-62328416	Dyskeratosis congenita	AD/AR
NOP10	606471	15q14	chr15: 34633917-34633378	Dyskeratosis congenita	AR
NHP2	606470	5q35.3	chr5: 177576461-177580968	Dyskeratosis congenita	AR
WRAP53	612661	17p13.1	chr17: 7589389-7606820	Dyskeratosis congenita	AR
TERC	602322	3q26.2	chr3: 169482308-169482848	Dyskeratosis congenita	AD
ACD	609377	16q22.1	chr16: 67691415-67694713	Dyskeratosis congenita	AD/AR
PARN	604212	16p13.12	chr16: 14529558-14726585	Dyskeratosis congenita	AR
CTC1	613129	17p13.1	chr17: 8130191-8151362	Dyskeratosis congenita	AR
TYMS	188350	18p11.32	chr18:657,653-673,578	Dyskeratosis congenita	DD
NAF1	617868	4q32.2	chr4:163,103,929-163,166,890	Pulmonary fibrosis and/or bone marrow failure syndrome	AD
RPA1	179835	17p13.3	17:1,830,005-1,900,082	Pulmonary fibrosis and/or bone marrow failure syndrome	AD
ZCCHC8	616381	12q24.31	12:122,471,600-122,500,932	Pulmonary fibrosis and/or bone marrow failure syndrome	AD
POT1	606478	7q31.33	7:124,822,386-124,929,825	Pulmonary fibrosis and/or bone marrow failure syndrome	AD

### Sheet: GenePanleInThisResearch
Gene	#MIM	Cytogenetic location	Genomic coordinate (GRCh37)	mRNA reference	Inheritance
TERT	187270	5p15.33	chr5: 1253262-1295184	NM_198253.2	AD/AR
DKC1	300126	Xq28	chrX: 153991031-154005964	NM_001363.4	XLR
TINF2	604319	14q12	chr14: 24708849-24711880	NM_001099274.1	AD
RTEL1	608833	20q13.33	chr20: 62289163-62328416	NM_032957.4	AD/AR
NOP10	606471	15q14	chr15: 34633917-34633378	NM_018648.3	AR
NHP2	606470	5q35.3	chr5: 177576461-177580968	NM_017838.3	AR
WRAP53	612661	17p13.1	chr17: 7589389-7606820	NM_001143990.1	AR
TERC	602322	3q26.2	chr3: 169482308-169482848	NR_001566.1	AD
CTC1	613129	17p13.1	chr17: 8130191-8151362	NM_025099.5	AR
PARN	604212	16p13.12	chr16: 14529558-14726585	NM_002582.4	AR
